# Effects of Non-Cardiac/Non-neurologic Surgery and Anesthesia on the CSF Proteome, and Modulation by the APOE Mimetic Peptide CN-105

**DOI:** 10.1101/2025.10.06.25337433

**Authors:** Haotian Zou, Michael W. Lutz, Matthew W. Foster, Mary Cooter Wright, Marlene J. Violette, Sheng Luo, Daniel Laskowitz, Michael J. Devinney, Miles Berger, the MARBLE Teams INTUIT & MADCO-PC Study

**Affiliations:** Department of Biostatistics & Bioinformatics, Duke University School of Medicine, Durham, NC, USA; Department of Neurology, Duke University School of Medicine, Durham, NC, USA; Duke-UNC Alzheimers Disease Research Center, Duke University Medical Center, Durham, NC, USA; Proteomics and Metabolomics Core Facility, Duke University School of Medicine, Durham, NC, USA; Department of Medicine, Duke University School of Medicine, Durham, NC, USA; Department of Anesthesiology, Duke University School of Medicine, Durham, NC, USA; Department of Anesthesiology, Perioperative and Pain Medicine, Stanford University School of Medicine & Stanford Health, Stanford CA, USA

**Keywords:** Surgery, CSF, Proteome, APOE, CN-105

## Abstract

**Background:** Neuroinflammation is thought to contribute to postoperative central nervous system (CNS)-related complications, and the apolipoprotein E (APOE)-mimetic peptide CN-105 blocks neuroinflammation in animal models. Thus, here we examined postoperative cerebrospinal fluid (CSF) proteome changes and their modulation by CN-105.

**Objective:** To evaluate postoperative changes in the CSF proteome, and their modulation by the APOE mimetic peptide CN-105.

**Methods:** We performed mass spectrometry-based proteomics on preoperative and 24-hour postoperative CSF samples from 137 non-cardiac/non-neurologic surgery MARBLE trial patients (age>60; ct.gov identifier: NCT03802396), who were randomized to receive APOE mimetic peptide CN-105 (or placebo), and in an independent replication cohort. Linear regression evaluated postoperative changes in CSF protein and pathway scores (quantified by singe set gene set enrichment assay [ssGSEA] pathway scores), with false discovery rate (FDR)-based multiple comparison correction.

**Results:** 24-hour postoperative changes were observed in 881 of 2,086 proteins (57 of which showed a log2 fold change >0.5 or <-0.5) and in 1001 of 1854 pathways (p-FDR<0.05). Similar magnitude temporal effects were seen in these proteins and pathways in a replication cohort. The most significantly upregulated CSF pathways involved smooth muscle cell migration/regulation or apoptotic signaling/regulation; the 5 most significantly downregulated CSF pathways included NF-κB signal transduction regulation, leukocyte apoptotic process, and sulfur and proteoglycan metabolic processes. There was no significant CN-105 effect on 24-hour postoperative changes in CSF protein levels or ssGSEA pathway scores (p-FDR>0.05 for all).

**Conclusions:** Significant postoperative changes occurred in over 40% of proteins and over 50% of pathways in the CSF, particularly in smooth muscle, endothelial, leukocyte, and apoptosis pathways.
