## Supplementary material for "Effects of Non-Cardiac/Non-neurologic Surgery and Anesthesia on the CSF Proteome, and Modulation by the APOE Mimetic Peptide CN-105": Dataset S1

### Sheet: Dataset S1. Metadata
Run_order	ID	Name	[Protein] (mg/mL)	bar_code	barcode	subject	assignment	timepoint
1	100020	Sample_SPQC1	0.6812	SPQC1
26	100045	Sample_SPQC2	0.6935	SPQC2
51	100070	Sample_SPQC3	0.7066	SPQC3
76	100095	Sample_SPQC4	0.735	SPQC4
101	100120	Sample_SPQC5	0.6846	SPQC5
126	100145	Sample_SPQC6	0.5	SPQC6
151	100170	Sample_SPQC7	0.3646	SPQC7
176	100195	Sample_SPQC8	0.7526	SPQC8
201	100220	Sample_SPQC9	0.5536	SPQC9
226	100245	Sample_SPQC10	0.4877	SPQC10
251	100270	Sample_SPQC11	0.6969	SPQC11
276	100295	Sample_SPQC12	0.481	SPQC12
287	100306	Sample_SPQC13	0.668	SPQC13
2	100021	Sample_193098	0.476	193098	193098	MAR001	CN105	pre-op
3	100022	Sample_184311	0.516	184311	184311	MAR001	CN105	24h post-op
5	100024	Sample_193880	0.6313	193880	193880	MAR002	CN105	pre-op
4	100023	Sample_194432	0.8894	194432	194432	MAR002	CN105	24h post-op
7	100026	Sample_194194	1.045	194194	194194	MAR003	CN105	pre-op
6	100025	Sample_194243	0.8014	194243	194243	MAR003	CN105	24h post-op
8	100027	Sample_193827	0.7687	193827	193827	MAR004	CN105	pre-op
9	100028	Sample_194152	0.771	194152	194152	MAR004	CN105	24h post-op
10	100029	Sample_194208	0.4819	194208	194208	MAR005	Placebo	pre-op
11	100030	Sample_194381	0.7457	194381	194381	MAR005	Placebo	24h post-op
13	100032	Sample_194293	1.084	194293	194293	MAR006	Placebo	pre-op
12	100031	Sample_194836	0.7844	194836	194836	MAR006	Placebo	24h post-op
14	100033	Sample_193847	0.4827	193847	193847	MAR007	CN105	pre-op
15	100034	Sample_194626	0.5529	194626	194626	MAR007	CN105	24h post-op
16	100035	Sample_193533	0.4164	193533	193533	MAR008	CN105	pre-op
17	100036	Sample_194665	0.4345	194665	194665	MAR008	CN105	24h post-op
19	100038	Sample_194578	0.5995	194578	194578	MAR009	Placebo	pre-op
18	100037	Sample_186405	0.6332	186405	186405	MAR009	Placebo	24h post-op
20	100039	Sample_194940	0.4761	194940	194940	MAR011	CN105	pre-op
21	100040	Sample_194797	0.577	194797	194797	MAR011	CN105	24h post-op
22	100041	Sample_194953	0.4874	194953	194953	MAR012	CN105	pre-op
23	100042	Sample_193798	0.5153	193798	193798	MAR012	CN105	24h post-op
24	100043	Sample_196380	0.7597	196380	196380	MAR013	CN105	pre-op
25	100044	Sample_196257	0.7462	196257	196257	MAR013	CN105	24h post-op
28	100047	Sample_196470	0.7443	196470	196470	MAR014	CN105	pre-op
27	100046	Sample_193601	0.6682	193601	193601	MAR014	CN105	24h post-op
30	100049	Sample_194906	0.5741	194906	194906	MAR015	CN105	pre-op
29	100048	Sample_194866	0.4371	194866	194866	MAR015	CN105	24h post-op
32	100051	Sample_196432	0.7723	196432	196432	MAR016	Placebo	pre-op
31	100050	Sample_193764	0.9171	193764	193764	MAR016	Placebo	24h post-op
34	100053	Sample_196453	0.3648	196453	196453	MAR017	Placebo	pre-op
33	100052	Sample_194695	0.3213	194695	194695	MAR017	Placebo	24h post-op
35	100054	Sample_193934	0.6701	193934	193934	MAR018	CN105	pre-op
36	100055	Sample_196847	0.3948	196847	196847	MAR018	CN105	24h post-op
37	100056	Sample_196716	0.6396	196716	196716	MAR019	CN105	pre-op
38	100057	Sample_194134	0.6026	194134	194134	MAR019	CN105	24h post-op
39	100058	Sample_197108	0.5232	197108	197108	MAR020	CN105	pre-op
40	100059	Sample_186910	0.4106	186910	186910	MAR020	CN105	24h post-op
41	100060	Sample_196801	0.5739	196801	196801	MAR021	CN105	pre-op
42	100061	Sample_196870	0.5719	196870	196870	MAR021	CN105	24h post-op
43	100062	Sample_196820	0.999	196820	196820	MAR022	CN105	pre-op
44	100063	Sample_196750	1.001	196750	196750	MAR022	CN105	24h post-op
45	100064	Sample_196399	0.3517	196399	196399	MAR023	Placebo	pre-op
46	100065	Sample_197117	0.3532	197117	197117	MAR023	Placebo	24h post-op
48	100067	Sample_197381	0.4325	197381	197381	MAR024	CN105	pre-op
47	100066	Sample_197452	0.4731	197452	197452	MAR024	CN105	24h post-op
50	100069	Sample_197362	0.9687	197362	197362	MAR025	CN105	pre-op
49	100068	Sample_197768	0.9904	197768	197768	MAR025	CN105	24h post-op
52	100071	Sample_197468	0.5417	197468	197468	MAR026	CN105	pre-op
53	100072	Sample_197902	0.6509	197902	197902	MAR026	CN105	24h post-op
54	100073	Sample_197223	0.6365	197223	197223	MAR027	Placebo	pre-op
55	100074	Sample_197349	0.7484	197349	197349	MAR027	Placebo	24h post-op
56	100075	Sample_197262	0.7604	197262	197262	MAR028	CN105	pre-op
57	100076	Sample_197510	0.8011	197510	197510	MAR028	CN105	24h post-op
59	100078	Sample_197694	0.6257	197694	197694	MAR029	CN105	pre-op
58	100077	Sample_197785	0.8812	197785	197785	MAR029	CN105	24h post-op
60	100079	Sample_197716	1.177	197716	197716	MAR030	Placebo	pre-op
61	100080	Sample_197309	1.189	197309	197309	MAR030	Placebo	24h post-op
62	100081	Sample_197328	0.7422	197328	197328	MAR032	CN105	pre-op
63	100082	Sample_197626	0.7099	197626	197626	MAR032	CN105	24h post-op
64	100083	Sample_197987	0.6321	197987	197987	MAR033	CN105	pre-op
65	100084	Sample_197612	0.7083	197612	197612	MAR033	CN105	24h post-op
66	100085	Sample_197936	0.4026	197936	197936	MAR034	Placebo	pre-op
67	100086	Sample_198030	0.4991	198030	198030	MAR034	Placebo	24h post-op
68	100087	Sample_198290	0.4795	198290	198290	MAR037	Placebo	pre-op
69	100088	Sample_198752	0.5378	198752	198752	MAR037	Placebo	24h post-op
70	100089	Sample_198274	1.478	198274	198274	MAR038	CN105	pre-op
71	100090	Sample_198787	1.447	198787	198787	MAR038	CN105	24h post-op
73	100092	Sample_198876	0.5294	198876	198876	MAR039	CN105	pre-op
72	100091	Sample_198376	0.4629	198376	198376	MAR039	CN105	24h post-op
75	100094	Sample_188413	0.5971	188413	188413	MAR040	CN105	pre-op
74	100093	Sample_198100	0.4829	198100	198100	MAR040	CN105	24h post-op
78	100097	Sample_198472	0.5638	198472	198472	MAR041	CN105	pre-op
77	100096	Sample_186921	0.428	186921	186921	MAR041	CN105	24h post-op
79	100098	Sample_198891	0.8748	198891	198891	MAR042	CN105	pre-op
80	100099	Sample_197084	0.6726	197084	197084	MAR042	CN105	24h post-op
81	100100	Sample_198409	0.5753	198409	198409	MAR045	Placebo	pre-op
82	100101	Sample_198390	1.112	198390	198390	MAR045	Placebo	24h post-op
83	100102	Sample_199119	1.036	199119	199119	MAR048	CN105	pre-op
84	100103	Sample_198440	1.394	198440	198440	MAR048	CN105	24h post-op
85	100104	Sample_198857	0.9118	198857	198857	MAR049	CN105	pre-op
86	100105	Sample_199400	0.6754	199400	199400	MAR049	CN105	24h post-op
87	100106	Sample_199016	0.6594	199016	199016	MAR050	Placebo	pre-op
88	100107	Sample_199133	0.6127	199133	199133	MAR050	Placebo	24h post-op
89	100108	Sample_199031	1.366	199031	199031	MAR051	CN105	pre-op
90	100109	Sample_199303	1.235	199303	199303	MAR051	CN105	24h post-op
91	100110	Sample_199504	1.5	199504	199504	MAR052	CN105	pre-op
92	100111	Sample_199375	1.183	199375	199375	MAR052	CN105	24h post-op
93	100112	Sample_199435	0.9222	199435	199435	MAR053	Placebo	pre-op
94	100113	Sample_199340	0.8244	199340	199340	MAR053	Placebo	24h post-op
95	100114	Sample_199452	1.022	199452	199452	MAR056	CN105	pre-op
96	100115	Sample_199652	1.527	199652	199652	MAR056	CN105	24h post-op
97	100116	Sample_199487	0.3732	199487	199487	MAR057	CN105	pre-op
98	100117	Sample_199751	0.3212	199751	199751	MAR057	CN105	24h post-op
100	100119	Sample_199765	0.9304	199765	199765	MAR058	CN105	pre-op
99	100118	Sample_198424	0.8965	198424	198424	MAR058	CN105	24h post-op
103	100122	Sample_199419	0.5164	199419	199419	MAR059	CN105	pre-op
102	100121	Sample_199612	0.5063	199612	199612	MAR059	CN105	24h post-op
104	100123	Sample_199326	0.5478	199326	199326	MAR060	CN105	pre-op
105	100124	Sample_199578	0.7816	199578	199578	MAR060	CN105	24h post-op
106	100125	Sample_199899	0.8268	199899	199899	MAR064	Placebo	pre-op
107	100126	Sample_199632	0.7906	199632	199632	MAR064	Placebo	24h post-op
109	100128	Sample_199792	0.7207	199792	199792	MAR067	CN105	pre-op
108	100127	Sample_199945	0.8495	199945	199945	MAR067	CN105	24h post-op
110	100129	Sample_199813	0.8191	199813	199813	MAR068	Placebo	pre-op
111	100130	Sample_199966	0.4161	199966	199966	MAR068	Placebo	24h post-op
112	100131	Sample_199880	0.5011	199880	199880	MAR069	Placebo	pre-op
113	100132	Sample_199909	0.456	199909	199909	MAR069	Placebo	24h post-op
114	100133	Sample_199713	0.5929	199713	199713	MAR071	Placebo	pre-op
115	100134	Sample_199928	0.7011	199928	199928	MAR071	Placebo	24h post-op
117	100136	Sample_203274	0.3532	203274	203274	MAR072	CN105	pre-op
116	100135	Sample_203120	0.4524	203120	203120	MAR072	CN105	24h post-op
119	100138	Sample_199735	0.8461	199735	199735	MAR074	CN105	pre-op
118	100137	Sample_203155	0.4112	203155	203155	MAR074	CN105	24h post-op
120	100139	Sample_203324	0.8637	203324	203324	MAR076	CN105	pre-op
121	100140	Sample_199520	0.7318	199520	199520	MAR076	CN105	24h post-op
123	100142	Sample_203417	0.5541	203417	203417	MAR081	Placebo	pre-op
122	100141	Sample_203673	0.5543	203673	203673	MAR081	Placebo	24h post-op
124	100143	Sample_203313	0.7929	203313	203313	MAR083	CN105	pre-op
125	100144	Sample_203074	0.7322	203074	203074	MAR083	CN105	24h post-op
127	100146	Sample_203368	0.724	203368	203368	MAR084	CN105	pre-op
128	100147	Sample_203385	0.5934	203385	203385	MAR084	CN105	24h post-op
129	100148	Sample_203690	0.6278	203690	203690	MAR086	CN105	pre-op
130	100149	Sample_203622	0.9734	203622	203622	MAR086	CN105	24h post-op
132	100151	Sample_203498	0.5453	203498	203498	MAR087	CN105	pre-op
131	100150	Sample_203653	0.874	203653	203653	MAR087	CN105	24h post-op
134	100153	Sample_205021	0.6854	205021	205021	MAR090	CN105	pre-op
133	100152	Sample_205310	0.4998	205310	205310	MAR090	CN105	24h post-op
135	100154	Sample_205106	0.6056	205106	205106	MAR091	Placebo	pre-op
136	100155	Sample_205208	0.3566	205208	205208	MAR091	Placebo	24h post-op
137	100156	Sample_208221	0.3204	208221	208221	MAR096	Placebo	pre-op
138	100157	Sample_203551	0.5477	203551	203551	MAR096	Placebo	24h post-op
139	100158	Sample_208461	0.5515	208461	208461	MAR097	CN105	pre-op
140	100159	Sample_208529	0.3088	208529	208529	MAR097	CN105	24h post-op
142	100161	Sample_208410	0.4165	208410	208410	MAR098	CN105	pre-op
141	100160	Sample_208512	0.4942	208512	208512	MAR098	CN105	24h post-op
143	100162	Sample_208444	0.4495	208444	208444	MAR099	Placebo	pre-op
144	100163	Sample_208561	0.3293	208561	208561	MAR099	Placebo	24h post-op
146	100165	Sample_208580	0.7334	208580	208580	MAR100	CN105	pre-op
145	100164	Sample_208699	0.3949	208699	208699	MAR100	CN105	24h post-op
147	100166	Sample_208614	0.4556	208614	208614	MAR102	CN105	pre-op
148	100167	Sample_208681	0.5302	208681	208681	MAR102	CN105	24h post-op
149	100168	Sample_208869	0.5282	208869	208869	MAR107	CN105	pre-op
150	100169	Sample_208853	0.4648	208853	208853	MAR107	CN105	24h post-op
153	100172	Sample_209061	0.5036	209061	209061	MAR108	CN105	pre-op
152	100171	Sample_209126	0.3943	209126	209126	MAR108	CN105	24h post-op
154	100173	Sample_208769	0.4542	208769	208769	MAR109	CN105	pre-op
155	100174	Sample_208804	0.6976	208804	208804	MAR109	CN105	24h post-op
156	100175	Sample_209418	0.5923	209418	209418	MAR114	CN105	pre-op
157	100176	Sample_209456	0.7033	209456	209456	MAR114	CN105	24h post-op
158	100177	Sample_209485	0.5804	209485	209485	MAR116	Placebo	pre-op
159	100178	Sample_209521	0.788	209521	209521	MAR116	Placebo	24h post-op
160	100179	Sample_209680	0.86	209680	209680	MAR118	Placebo	pre-op
161	100180	Sample_209724	0.4114	209724	209724	MAR118	Placebo	24h post-op
162	100181	Sample_209899	0.3814	209899	209899	MAR119	CN105	pre-op
163	100182	Sample_213470	0.6531	213470	213470	MAR119	CN105	24h post-op
165	100184	Sample_213620	0.3467	213620	213620	MAR121	CN105	pre-op
164	100183	Sample_213327	0.7588	213327	213327	MAR121	CN105	24h post-op
166	100185	Sample_213709	0.25	213709	213709	MAR122	CN105	pre-op
167	100186	Sample_213419	0.4442	213419	213419	MAR122	CN105	24h post-op
168	100187	Sample_214129	0.4701	214129	214129	MAR123	CN105	pre-op
169	100188	Sample_214181	0.6019	214181	214181	MAR123	CN105	24h post-op
170	100189	Sample_214165	0.5231	214165	214165	MAR124	Placebo	pre-op
171	100190	Sample_212594	0.4727	212594	212594	MAR124	Placebo	24h post-op
172	100191	Sample_209945	0.4656	209945	209945	MAR125	CN105	pre-op
173	100192	Sample_213115	0.5321	213115	213115	MAR125	CN105	24h post-op
175	100194	Sample_209861	0.7434	209861	209861	MAR126	CN105	pre-op
174	100193	Sample_212645	0.6108	212645	212645	MAR126	CN105	24h post-op
177	100196	Sample_209912	0.7991	209912	209912	MAR127	Placebo	pre-op
178	100197	Sample_208786	0.9445	208786	208786	MAR127	Placebo	24h post-op
179	100198	Sample_214342	0.3366	214342	214342	MAR128	CN105	pre-op
180	100199	Sample_214206	0.3591	214206	214206	MAR128	CN105	24h post-op
181	100200	Sample_209961	0.7524	209961	209961	MAR130	CN105	pre-op
182	100201	Sample_212976	0.7445	212976	212976	MAR130	CN105	24h post-op
183	100202	Sample_214240	0.8384	214240	214240	MAR132	Placebo	pre-op
184	100203	Sample_213445	0.7314	213445	213445	MAR132	Placebo	24h post-op
186	100205	Sample_214274	0.5587	214274	214274	MAR134	CN105	pre-op
185	100204	Sample_214257	0.6534	214257	214257	MAR134	CN105	24h post-op
187	100206	Sample_209978	0.6408	209978	209978	MAR135	CN105	pre-op
188	100207	Sample_213343	0.7552	213343	213343	MAR135	CN105	24h post-op
190	100209	Sample_214982	0.52	214982	214982	MAR136	CN105	pre-op
189	100208	Sample_214931	0.7043	214931	214931	MAR136	CN105	24h post-op
192	100211	Sample_215070	0.4655	215070	215070	MAR139	CN105	pre-op
191	100210	Sample_215019	0.4947	215019	215019	MAR139	CN105	24h post-op
194	100213	Sample_212835	0.5764	212835	212835	MAR142	Placebo	pre-op
193	100212	Sample_212920	0.4218	212920	212920	MAR142	Placebo	24h post-op
196	100215	Sample_212869	0.6769	212869	212869	MAR144	CN105	pre-op
195	100214	Sample_215500	0.6018	215500	215500	MAR144	CN105	24h post-op
198	100217	Sample_199233	1.161	199233	199233	MAR146	Placebo	pre-op
197	100216	Sample_215534	0.7822	215534	215534	MAR146	Placebo	24h post-op
199	100218	Sample_215200	1.093	215200	215200	MAR147	Placebo	pre-op
200	100219	Sample_213435	0.6651	213435	213435	MAR147	Placebo	24h post-op
202	100221	Sample_215213	0.7547	215213	215213	MAR148	CN105	pre-op
203	100222	Sample_215569	0.5699	215569	215569	MAR148	CN105	24h post-op
204	100223	Sample_215331	0.4977	215331	215331	MAR150	Placebo	pre-op
205	100224	Sample_215525	0.5617	215525	215525	MAR150	Placebo	24h post-op
206	100225	Sample_215585	0.7509	215585	215585	MAR151	CN105	pre-op
207	100226	Sample_215557	0.7834	215557	215557	MAR151	CN105	24h post-op
209	100228	Sample_215249	0.7446	215249	215249	MAR152	CN105	pre-op
208	100227	Sample_215037	0.7755	215037	215037	MAR152	CN105	24h post-op
211	100230	Sample_215685	0.3195	215685	215685	MAR153	CN105	pre-op
210	100229	Sample_215718	0.8795	215718	215718	MAR153	CN105	24h post-op
212	100231	Sample_209009	0.5251	209009	209009	MAR154	CN105	pre-op
213	100232	Sample_215348	0.5915	215348	215348	MAR154	CN105	24h post-op
214	100233	Sample_215704	0.6516	215704	215704	MAR155	CN105	pre-op
215	100234	Sample_215788	0.8926	215788	215788	MAR155	CN105	24h post-op
216	100235	Sample_215228	0.7638	215228	215228	MAR156	Placebo	pre-op
217	100236	Sample_216197	0.6968	216197	216197	MAR156	Placebo	24h post-op
218	100237	Sample_215806	0.6223	215806	215806	MAR157	CN105	pre-op
219	100238	Sample_215285	0.7072	215285	215285	MAR157	CN105	24h post-op
221	100240	Sample_215671	1.435	215671	215671	MAR158	CN105	pre-op
220	100239	Sample_215179	0.7037	215179	215179	MAR158	CN105	24h post-op
222	100241	Sample_212820	1.297	212820	212820	MAR159	Placebo	pre-op
223	100242	Sample_215733	1.298	215733	215733	MAR159	Placebo	24h post-op
225	100244	Sample_215655	0.5022	215655	215655	MAR160	CN105	pre-op
224	100243	Sample_216590	0.7252	216590	216590	MAR160	CN105	24h post-op
228	100247	Sample_215918	0.6409	215918	215918	MAR161	CN105	pre-op
227	100246	Sample_216247	0.9402	216247	216247	MAR161	CN105	24h post-op
229	100248	Sample_216830	0.3735	216830	216830	MAR163	CN105	pre-op
230	100249	Sample_216548	0.3696	216548	216548	MAR163	CN105	24h post-op
232	100251	Sample_216230	0.6458	216230	216230	MAR164	CN105	pre-op
231	100250	Sample_216670	0.6797	216670	216670	MAR164	CN105	24h post-op
234	100253	Sample_216132	0.6586	216132	216132	MAR166	CN105	pre-op
233	100252	Sample_216150	0.6118	216150	216150	MAR166	CN105	24h post-op
235	100254	Sample_216776	0.8876	216776	216776	MAR168	CN105	pre-op
236	100255	Sample_216642	1.193	216642	216642	MAR168	CN105	24h post-op
238	100257	Sample_217308	1.257	217308	217308	MAR169	Placebo	pre-op
237	100256	Sample_217892	1.079	217892	217892	MAR169	Placebo	24h post-op
239	100258	Sample_216806	1.148	216806	216806	MAR170	CN105	pre-op
240	100259	Sample_216613	0.4904	216613	216613	MAR170	CN105	24h post-op
241	100260	Sample_215860	0.254	215860	215860	MAR171	Placebo	pre-op
242	100261	Sample_216570	0.4014	216570	216570	MAR171	Placebo	24h post-op
244	100263	Sample_217345	0.5093	217345	217345	MAR173	CN105	pre-op
243	100262	Sample_215418	0.4963	215418	215418	MAR173	CN105	24h post-op
246	100265	Sample_216385	0.4087	216385	216385	MAR174	CN105	pre-op
245	100264	Sample_217392	0.3676	217392	217392	MAR174	CN105	24h post-op
248	100267	Sample_216972	1.129	216972	216972	MAR177	CN105	pre-op
247	100266	Sample_217285	1.262	217285	217285	MAR177	CN105	24h post-op
250	100269	Sample_217093	0.4873	217093	217093	MAR178	CN105	pre-op
249	100268	Sample_217420	0.521	217420	217420	MAR178	CN105	24h post-op
252	100271	Sample_217113	0.4025	217113	217113	MAR179	CN105	pre-op
253	100272	Sample_217695	0.433	217695	217695	MAR179	CN105	24h post-op
254	100273	Sample_218181	0.55	218181	218181	MAR180	CN105	pre-op
255	100274	Sample_218146	0.6237	218146	218146	MAR180	CN105	24h post-op
256	100275	Sample_217807	0.6555	217807	217807	MAR181	CN105	pre-op
257	100276	Sample_217584	0.4732	217584	217584	MAR181	CN105	24h post-op
259	100278	Sample_218226	0.7785	218226	218226	MAR182	CN105	pre-op
258	100277	Sample_217867	0.8518	217867	217867	MAR182	CN105	24h post-op
260	100279	Sample_217057	0.5971	217057	217057	MAR183	Placebo	pre-op
261	100280	Sample_218123	0.5589	218123	218123	MAR183	Placebo	24h post-op
262	100281	Sample_218207	0.336	218207	218207	MAR184	CN105	pre-op
263	100282	Sample_218286	0.2871	218286	218286	MAR184	CN105	24h post-op
265	100284	Sample_218260	0.4273	218260	218260	MAR186	Placebo	pre-op
264	100283	Sample_218372	0.3923	218372	218372	MAR186	Placebo	24h post-op
266	100285	Sample_218312	0.2746	218312	218312	MAR187	CN105	pre-op
267	100286	Sample_218344	0.2112	218344	218344	MAR187	CN105	24h post-op
268	100287	Sample_215937	0.4484	215937	215937	MAR188	CN105	pre-op
269	100288	Sample_218095	0.3914	218095	218095	MAR188	CN105	24h post-op
270	100289	Sample_218599	0.3022	218599	218599	MAR189	CN105	pre-op
271	100290	Sample_216725	0.2989	216725	216725	MAR189	CN105	24h post-op
272	100291	Sample_218943	0.2768	218943	218943	MAR190	CN105	pre-op
273	100292	Sample_217522	0.2089	217522	217522	MAR190	CN105	24h post-op
274	100293	Sample_218970	0.5574	218970	218970	MAR191	CN105	pre-op
275	100294	Sample_217600	0.5954	217600	217600	MAR191	CN105	24h post-op
277	100296	Sample_219138	0.3403	219138	219138	MAR193	CN105	pre-op
278	100297	Sample_219399	0.2976	219399	219399	MAR193	CN105	24h post-op
280	100299	Sample_218993	0.3022	218993	218993	MAR195	Placebo	pre-op
279	100298	Sample_218887	0.2998	218887	218887	MAR195	Placebo	24h post-op
282	100301	Sample_217230	0.378	217230	217230	MAR196	CN105	pre-op
281	100300	Sample_219427	0.4816	219427	219427	MAR196	CN105	24h post-op
283	100302	Sample_219113	0.6503	219113	219113	MAR197	CN105	pre-op
284	100303	Sample_219441	0.6416	219441	219441	MAR197	CN105	24h post-op
286	100305	Sample_218773	0.5715	218773	218773	MAR200	CN105	pre-op
285	100304	Sample_217627	0.5518	217627	217627	MAR200	CN105	24h post-op
