## Supplementary material for "Effects of Non-Cardiac/Non-neurologic Surgery and Anesthesia on the CSF Proteome, and Modulation by the APOE Mimetic Peptide CN-105": Dataset S2

### Sheet: Dataset S2. Plate Layouts
Plate 1	1	2	3	4	5	6	7	8	9	10	11	12
A	SPQC1	194152	194665	196257	194695	196801	197768	197510	197612	198876	198409	199031
B	193098	194208	186405	SPQC2	196453	196870	197362	197785	197936	198100	198390	199303
C	184311	194381	194578	193601	193934	196820	SPQC3	197694	198030	188413	199119	199504
D	194432	194836	194940	196470	196847	196750	197468	197716	198290	SPQC4	198440	199375
E	193880	194293	194797	194866	196716	196399	197902	197309	198752	186921	198857	199435
F	194243	193847	194953	194906	194134	197117	197223	197328	198274	198472	199400	199340
G	194194	194626	193798	193764	197108	197452	197349	197626	198787	198891	199016	199452
H	193827	193533	196380	196432	186910	197381	197262	197987	198376	197084	199133	199652
Plate 2	1	2	3	4	5	6	7	8	9	10	11	12
A	199487	199578	199909	199520	203690	208221	208699	209061	209724	214181	209912	214257
B	199751	199899	199713	203673	203622	203551	208580	208769	209899	214165	208786	214274
C	198424	199632	199928	203417	203653	208461	208614	208804	213470	212594	214342	209978
D	199765	199945	203120	203313	203498	208529	208681	209418	213327	209945	214206	213343
E	SPQC5	199792	203274	203074	205310	208512	208869	209456	213620	213115	209961	214931
F	199612	199813	203155	SPQC6	205021	208410	208853	209485	213709	212645	212976	214982
G	199419	199966	199735	203368	205106	208444	SPQC7	209521	213419	209861	214240	215019
H	199326	199880	203324	203385	205208	208561	209126	209680	214129	SPQC8	213445	215070
Plate 3	1	2	3	4	5	6	7	8	9	10	11	12
A	212920	SPQC9	215249	216197	215655	216150	215860	217420	217584	218260	217522	219427
B	212835	215213	215718	215806	SPQC10	216132	216570	217093	217867	218312	218970	217230
C	215500	215569	215685	215285	216247	216776	215418	SPQC11	218226	218344	217600	219113
D	212869	215331	209009	215179	215918	216642	217345	217113	217057	215937	SPQC12	219441
E	215534	215525	215348	215671	216830	217892	217392	217695	218123	218095	219138	217627
F	199233	215585	215704	212820	216548	217308	216385	218181	218207	218599	219399	218773
G	215200	215557	215788	215733	216670	216806	217285	218146	218286	216725	218887	SPQC13
H	213435	215037	215228	216590	216230	216613	216972	217807	218372	218943	218993	SPQC14
